# Mucin 5AC is a sensitive surface marker for sessile serrated lesions: results from a systematic review and meta-analysis

**DOI:** 10.1101/2024.02.11.24302644

**Authors:** Kevin Liu, Moniyka Sachar, Violeta Popov, Ziheng Pei, Giulio Quarta

## Abstract

Sessile serrated lesions (SSLs) are a class of colon polyps which are challenging to detect through current screening methods but are highly associated with colon cancer. We reasoned that a biomarker sensitive for SSLs would be clinically useful to improve detection. Recent endoscopic and histopathologic studies suggest that SSLs are associated with alterations in intestinal mucin expression but the frequency with which this occurs is not known. We performed a meta-analysis of available pathologic studies comparing mucin expression on SSLs to normal colonic mucosa, tubular adenomas (TAs), villous adenomas (VAs), traditional serrated adenomas (TSAs), and hyperplastic polyps (HPs). We searched Medline, Pubmed, and Embase and found 440 publications in this topic, and 18 total studies met inclusion. We found that MUC5AC expression was more common in SSLs compared to normal colonic mucosa (OR=82.9, p<0.01), TAs (OR=11, p<0.01), and TSAs (OR=3.6, p=0.04). We found no difference in MUC5AC expression between SSLs versus HPs (OR=2.1, p=0.09) and no difference in MUC5AC expression between left colon and right colon HPs, with an OR=1.8, p=0.23. We found that MUC5AC expression was found commonly on VAs, SSLs, and TSAs while the frequency on colon cancers declined. MUC5AC is also upregulated in inflammatory bowel disease and in response to intestinal infections. MUC5AC expression highlights the potential of mucins as sensitive biomarkers, though not specific to SSLs. Further research into the clinical utilization of MUC5AC could enhance SSL detection.
