## Supplementary Tables for "Mucin 5AC is a sensitive surface marker for sessile serrated lesions: results from a systematic review and meta-analysis"

### Sheet: Export Summary
	This document was exported from Numbers. Each table was converted to an Excel worksheet. All other objects on each Numbers sheet were placed on separate worksheets. Please be aware that formula calculations may differ in Excel.
	Numbers Sheet Name	Numbers Table Name	Excel Worksheet Name
	Table 1 Studies included meta-analysis
		Table 1	Table 1 Studies included meta-a
	Table 2 Differential MUC5AC Expression Amongst Polyp Subtype
		Table 1	Table 2 Differential MUC5AC Exp

### Sheet: Table 1 Studies included meta-a
Author	Year	Location	Number of Patients Sampled	Female (%)	Average Age	Patient Population	Number of Polyps	Mucosal Types	Mucins Stained	Control	Antibodies Used
Kim (Kim et al., 2015)	2015	Korea	175	0.48		Colorectal polyps collected from endoscopic mucosal resection or polypectomy specimens originating from the procedures conducted to remove colorectal polyps at the Seoul National University Hospital or Boramae Medical Center between 2010 and 2012.	163	SSL, HP, TA, TSA, Normal	MUC5AC, MUC6	Normal gastric and colonic mucosa	Anti-MUC5AC NCL-MUC-5 AC (1:80, Leica Biosystems, Newcastle upon Tyne, UK), anti-MUC6 NCL-MUC-6(1:80, Leica Biosystems).
Renaud (Renaud et al., 2016)	2016	France	330	0.463636	65	All cases were collected from patients who underwent endoscopic mucosal resection, polypectomy or colectomy at Lille University Hospital from 2009 to 2013.	330	SSL, HP, TA, TSA	MUC2, MUC5AC	Nonserrated adenomas diagnosed during the same period	Anti-MUC2 and anti-MUC5AC from Hovenberg et al. (1996) and MUC6 antibody from Reis et al. (2000)
Bartley (Bartley et al., 2010)	2010	USA	2496	0.328526	66	Serrated polyps pooled from 2,502 subjects participating in the Wheat Bran Fiber and the Ursodeoxycholic Acid Phase III polyp prevention trials conducted at the Arizona Cancer Center	146	SSL, HP, TSA	MUC6	Gastric antral mucosa was used as a positive control with the cytoplasmic staining pattern in the glands.	Anti-MUC6 VP-M658 (Vector Laboratories,1:40)
Percinel (Percinel et al., 2007)	2007	Turkey	172	0.319767	57	Specimens resected for purposes other than cancer were retrieved from the archives of the Department of Pathology, Ankara University Medical School.	100	SSL, HP, TA, VA, TVA, Normal	MUC1, MUC2, MUC5AC, MUC6	Positive control tissues as recommended by supplier	Anti-MUC1 Ma695 (Novacastra, 1:100), anti-MUC2 CCP58 (Novacastra,1:100), anti-MUC5AC CLH2 (Novacastra, 1:50), and anti-MUC6 CLH5 (Novacastra, 1:30)
Khaidakov (Khaidakov et al., 2016)	2016	USA				Archives of the University of Arkansas for Medical Sciences and Central Arkansas Veteran Healthcare Center System.	77	SSL, HP, Normal	MUC5AC	Normal colon	Anti-MUC5AC (cat. MA512178) from Fisher Scientific.
Higuchi (Higuchi et al., 2005)	2005	Canada	1233	0.377129	63	Samples from the Department of Pathology archives of the Royal Victoria Hospital and Montreal General Hospital (Montreal, Quebec, Canada) between 1992 and 1994.	1280	SSL, HP, TA, TVA, VA, Mixed	MUC2, MUC5AC		Anti-MUC2 CCP58 (Monosan, Uden, the Netherlands, 1:100) and MUC5AC 45M1(Monosan, 1:100).
Hirono (Hirono et al., 2004)	2004	Japan					94	SSL, HP, TA, Normal	MUC6	Gastric antral mucosa	MUC6 CLH5 (Novocastra, Newcastle, UK)
Owens (Owens et al., 2008)	2008	USA	94	0.62766	66	Polyps biopsied from sites throughout the colon were collected during clinical service in the Department of Pathology at the University of Pittsburgh between 2003-2007.	91	SSL, HP, TSA	MUC6		MUC6 CLH5 Vector (Burlingame, CA, USA) 1:100
Gibson (Gibson et al., 2011)	2011	USA	176	0.676136	61	The study group consisted of polyps from patients collected randomly from the pathology files of the Brigham and Women’s Hospital between 2003 and 2007.	182	SSL, HP, TA, TSA	MUC1, MUC2, MUC5AC, MUC6	MUC1: Breast carcinoma, MUC2: Small intestine, MUC5: Stomach, MUC6: Stomach	Anti-MUC1 Ma552 1:400, anti-MUC2 Ccp58 1:800, anti-MUC5AC (HGM) 45M1 1:100, and anti-MUC6 CLH5 1:100
Murakami (Murakami et al., 2018)	2018	Japan	8	0.75	69	Colorectal lesions from patients were resected endoscopically or surgically at Juntendo University Hospital between 2014 and 2016, and used in this study.	8	SSL, TA	MUC2, MUC5AC, MUC6		Anti-MUC2 (NCL-MUC-2), anti-MUC5AC (NCL-MUC-5 AC), and anti-MUC6 (NCL-MUC-6) from Novocastra (Newcastle upon Tyne, UK; 1:100 dilution)
Mochizuka (Mochizuka et al., 2007)	2007	Japan	70		64	Archived pathology reports at Shinshu University Hospital and its affiliated hospitals were searched for cases diagnosed as hyperplastic polyp or serrated adenoma.	82	SSL, HP, TA, TSA, Normal	MUC2, MUC5AC, MUC6	Histologically normal pyloric mucosa and colonic mucosa	Anti-MUC2 Ccp58 (mouse monoclonal antibody, Novocastra), anti-MUC5AC 45M1 (mouse monoclonal antibody, Novocastra, Newcastle- upon-Tyne, UK), and anti-MUC6 CLH5 (mouse monoclonal antibody, Novocastra)
Fujita (Fujita et al., 2010)	2010	Japan	175	0.402985	60	Retrospectively accumulated clinicopathologic data for serrated polyps that were polypectomized at Kyushu University Hospital from 1993 to 2008.	188	SSL, HP, TSA	MUC2, MUC5AC, MUC6		anti-MUC2 (NovoCastra, Newcastle-upon-Tyne, UK; diluted 1:200), anti-MUC5AC (NovoCastra; diluted 1:200), and anti-MUC6 (NovoCastra; diluted 1:200)
Ban et al. (Ban et al., 2014)	2014	Japan	7	0.571429	65	Eight lesions from seven patients retrieved from Saiseikai Kawaguchi General Hospital, Dokkyo Medical University Hospital, Hitachinaka General Hospital, and Saitama International Medical Center between 2006-2013.	8	SSL, TA	MUC2, MUC5AC, MUC6		Anti-MUC2 Ccp58 (Novocastra; 1:200), anti-MUC5AC CLH2 (Novocastra, Newcastle upon Tyne, UK; 1:200), anti-MUC6 CLH5 (Novocastra; 1:200)
Molaei (Molaei et al., 2010)	2010	Iran		0.403974	60	Polyp specimens that had undergone colonoscopy and biopsy from 2005 to 2008 at Taleghani Hospital were retrospectively studied.	454	SSL, HP, TA, TVA, VA	MUC1, MUC2, MUC5AC, MUC6		Anti-MUC1 VU-4-H5 (Invitrogen), anti-MUC2 CCP58 (Invitrogen), anti-MUC5AC 45M1 (Invitrogen), and anti-MUC6 1G8 (Invitrogen)
Biemer-Huttmann (Biemer-Huttmann et al., 1999)	1999	Japan				Formalin-fixed, paraffin-embedded human tissue specimens of endoscopically resected hyperplastic polyps, serrated adenomas, tubular adenomas, and tubulovillous adenomas were obtained from the files of the Pathology Department, Niigata University Medical School, Japan.	59	SSL, HP, TA, TVA	MUC1, MUC2, MUC5AC	Histologically normal muocsa from margins of specimens	Anti-MUC1 BC2 (Xing et al. 1989), anti-MUC2 4F1 (Devine et al. 1993), and anti-MUC5AC M1 (Bara et al. 1998).
Chung (Chung et al., 2008)	2008	USA				Two hundred and fifty nondysplastic serrated polyps were identified from the files of the Department of Pathology and Laboratory Medicine of Weill Cornell Medical College, and of these, 50 polyps were selected for further evaluation because they contained adequate material for additional studies and represented a spectrum of nondysplastic serrated polyps that varied in size, anatomic location, an…	50	SSL, HP	MUC2, MUC5AC		Anti-MUC2 CCP58 (1:200; Novocastra, Newcastle, United Kingdom), and anti-MUC5AC CLH2 (1:400, Novocastra).
Matoba (Matoba et al., 2023)	2023	Japan				Thirty SSL cases, 26 MVHP cases, and 23 TA cases were identified in the pathology archive of JA North Alps Medical Center Azumi Hospital, Ina Central Hospital, and Shinshu University Hospital from 2017 to 2020.	79	SSL, HP, TA	MUC5AC, MUC6		Anti-MUC5AC CLH2 (1:100; Santa Cruz, Dallas, Texas), and anti-MUC6 CLH5 (1:100; Santa Cruz, Dallas, Texas)
Sugai (Sugai et al., 2018)	2018	Japan		0.503067	67	Patients who underwent routine pathological diagnosis at Iwate Medical University Hospital and related hospitals between January 2011 and December 2016 were enrolled in this study.	163	SSL, HP, TSA	MUC2, MUC5AC, MUC6		Anti-MUC2 Ccp58 (Novocastra Laboratories, Newcastle, UK), anti-MUC5AC CLH2 (Novocastra Laboratories), and anti-MUC6 CLH5 (Novocastra Laboratories),
							3554

### Sheet: Table 2 Differential MUC5AC Exp
Study	Normal Colon	Total SSL	SSL without dysplasia	SSL with dysplasia	TSA	TA	HP	Proximal HP	Distal HP
Kim (Kim et al., 2015)	0% (0/18)	61% (19/31)			31% (5/16)	11% (7/63)	43% (23/53)	46% (11/24)	41% (12/29)
Renaud (Renaud et al., 2016)		96% (96/100)	95% (56/59)	98% (40/41)	63% (5/8)	59% (66/112)	98% (108/110)	100% (38/38)	97% (70/72)
Percinel (Percinel et al., 2007)	0% (0/28)	50% (5/10)		50% (5/10)		11% (2/19)	25% (2/8)
Khaidakov (Khaidakov et al., 2016)	0 % (0/30)	62% (23/37)					32% (15/47)
Higuchi (Higuchi et al., 2005)		39% (34/88)	34% (21/61)	48% (13/27)		0.3% (2/688)	5% (16/298)
Gibson (Gibson et al., 2011)		82% (86/105)	100% (46/46)	68% (40/59)	100% (19/19)	100% (38/38)	98% (57/58)
Murakami (Murakami et al., 2018)		100% (7/8)		100% (4/4)
Mochizuka (Mochizuka et al., 2007)	40% (4/10)	100% (29/29)			100% (12/12)	69% (11/16)	100% (15/15)
Fujita (Fujita et al., 2010)		80% (41/51)			43% (31/72)		75% (49/65)	93% (14/15)	70% (35/50)
Ban et al. (Ban et al., 2014)		100% (8/8)
Molaei (Molaei et al., 2010)		67% (10/15)				45% (117/258)	36% (13/36)
Chung (Chung et al., 2008)		50% (3/6)	50% (3/6)				15% (2/13)
Matoba (Matoba et al., 2023)		93% (28/30)	93% (28/30)			13% (3/23)
Sugai (Sugai et al., 2018)		92% (12/13)	92% (12/13)
